# Bevacizumab in ovarian cancer: time-dependent changes in risk of progression

**DOI:** 10.1101/2023.02.14.23285833

**Authors:** Shiro Takamatsu, Hidekatsu Nakai, Ken Yamaguchi, Junzo Hamanishi, Masaki Mandai, Noriomi Matsumura

## Abstract

**Background:** Bevacizumab has been used in the first-line and recurrent treatment of ovarian cancer. However, the time-dependent changes in the effects of bevacizumab administration are not fully understood.

**Methods:** The ICON7-A cohort was generated from two ancillary analyses of the ICON7 trial. ICON7-A tumors were classified as homologous recombination deficient (HRD) or non-HRD based on their gene expression profiles. Kaplan-Meier curves from published phase III trials were graphically analyzed to examine changes in the risk of progression over time between groups.

**Results:** In the ICON7-A cohort, the risk of progression in the bevacizumab group (Bev+) compared to the control group (Bev-) was lowest at 6 months. Thereafter, the risk in Bev+ gradually increased and became higher than in Bev-after discontinuation of bevacizumab at 12 months, showing a “rebound effect”. Restricted mean survival analysis showed that Bev+ had significantly better progression-free survival (PFS) than Bev-before bevacizumab discontinuation, but had significantly worse PFS after bevacizumab discontinuation. The rebound effect was observed both in HRD and non-HRD tumors of the serous subtype, but not in the non-serous subtype. In Kaplan-Meier curve image-based analysis, time-dependent changes in the risk of progression, including rebound effects, were replicated in the overall ICON7 and GOG-0218 cohorts and in their subgroups stratified by prognostic factors, presence of HR-associated mutations and chemotherapy sensitivity. In contrast, no rebound effect was observed in the studies GOG-0213, OCEANS, AURERIA and MITO16B, in which relapsed patients received bevacizumab until progression.

**Conclusion:** In ovarian cancer, bevacizumab reduces progression for approximately one year after initiation, but discontinuation may increase subsequent progression in the serous subtype regardless of HRD status. The results suggest that in the first-line treatment of ovarian cancer, bevacizumab is more beneficial in patients with a short expected survival who are unlikely to be affected by the rebound effect.
