## Supplementary table S2 for "Bevacizumab in ovarian cancer: time-dependent changes in risk of progression"

### Sheet: Sheet1
Suplementary table S2. The sources of the published Kaplan-Meier curves
Figures	Figure title	Author, journal, year	PMID	Original figure
Figure 5A	ICON7	﻿Perren, NEJM, 2011	22204725	Figure 3A
Figure 5B	(ICON7) High risk/Non-high risk	Perren, NEJM, 2011	22204725	Figure 4Sb
Figure 5C	GOG0218	﻿Burger, NEJM, 2011	22204724	Figure 2B
Figure 5D	(GOG0218) with/without HR mutations	﻿Norquist, CCR, 2018	29191972	Figure 1A/1B
Figure 5E	(GOG0218) KELIM favorable/unfavorable	You, JCO, 2022	36252167	FIG 1
Figure 5F	BOOST	﻿Pfisterer, JCO, 2022	36332161	Fig 2A
Figure 6A	GOG0213	﻿Coleman, Lancet Oncol, 2017	28438473	Figure 4
Figure 6B	OCEANS	Aghajanian, JCO, 2012	﻿22529265	Fig 2
Figure 6C	AURELIA	﻿Pujade-Lauraine, JCO, 2014	24637997	Fig 2
Figure 6D	MITO16b	﻿Pignata, Lancet Oncol, 2021	33539744	Figure 2
